# Methylome-wide association study of early life stressors and adult mental health reveals a relationship between birth date and cell type composition in blood

**DOI:** 10.1101/2021.03.10.21253201

**Authors:** David M. Howard, Oliver Pain, Ryan Arathimos, Miruna C. Barbu, Carmen Amador, Rosie M. Walker, Bradley Jermy, Mark J. Adams, Ian J. Deary, David Porteous, Archie Campbell, Patrick F. Sullivan, Kathryn L. Evans, Louise Arseneault, Naomi R. Wray, Michael Meaney, Andrew M. McIntosh, Cathryn M. Lewis

**Author notes:** Corresponding author: David M. Howard, Social, Genetic and Developmental Psychiatry Centre, Institute of Psychiatry, Psychology & Neuroscience, King’s College London, UK.

## Abstract

The environment and events that we are exposed to in utero, during birth and in early childhood influence our future physical and mental health. The underlying mechanisms that lead to these outcomes in adulthood are unclear, but long-term changes in epigenetic marks, such as DNA methylation, could act as a mediating factor or biomarker. DNA methylation data was assayed at 713,522 CpG sites from 9,537 participants of the Generation Scotland: Scottish Family Health Study, a family-based cohort with extensive data on genetic, medical, family history and lifestyle information. Methylome-wide association studies of eight early life environment phenotypes and two adult mental health phenotypes were conducted using DNA methylation data collected from adult whole blood samples. Two genes involved with different developmental pathways (PRICKLE2 and ABI1) were annotated to CpG sites associated with preterm birth (P < 1.27 × 10 ^−9^). A further two genes important to the development of sensory pathways (SOBP and RPGRIP1) were annotated to sites associated with low birth weight (P < 4.35 × 10^−8^). Genes and gene-sets annotated from associated CpGs sites and methylation profile scores were then used to quantify any overlap between the early life environment and mental health traits. However, there was no evidence of any overlap after applying a correction for multiple testing. Time of year of birth was found to be associated with a significant difference in estimated lymphocyte and neutrophil counts. Early life environments influence the risk of developing mental health disorders later in life; however, this study provides no evidence that this is mediated by stable changes to the methylome detectable in peripheral blood.
