## Supplementary Table 1 for "Methylome-wide association study of early life stressors and adult mental health reveals a relationship between birth date and cell type composition in blood"

### Sheet: Sheet1
Table 1. Regression analysis of major depressive sisorder and on each early life environment in turn and brief resilience scale and on each early life environment in turn
	Major depressive disorder					Brief resilience scale
Early life environment	N	Trait prevalence (%)	Effect size (St. Error)	P-value		N	Trait prevalence (%)	Effect size (St. Error)	P-value
Preterm birth	2834	3.3	-0.341 (2.446)	0.89		767	3	-1.319 (0.850)	0.12
Low birth weight	2829	3.3	1.837 (1.426)	0.2		766	2.1	-0.142 (1.017)	0.89
Birth month	20838	57.2	0.225 (0.263)	0.39		9342	58	-0.198 (0.079)	0.012
Birth date	20497		0.051 (0.129)	0.69		9342		-0.089 (0.039)	0.022
Young parent	20838	5.4	0.123 (0.540)	0.82		9342	4.8	-0.139 (0.184)	0.45
Lone parent	20018	5.9	0.126 (0.553)	0.82		9003	5.9	0.094 (0.170)	0.58
Urban environment	17740	61.3	0.102 (0.385)	0.79		7927	60.6	-0.049 (0.089)	0.58
Population density	17740		0.042 (0.194)	0.83		7927		-0.056 (0.044)	0.2
Results from a generalised linear mixed model with N number of individuals and the given trait prevalence for each early life environment. For major depressive disorder effect size (estimate of the log-relative risk), standard error (St. Error) and nominal P-value are reported
