## Supplementary Table 2 for "Methylome-wide association study of early life stressors and adult mental health reveals a relationship between birth date and cell type composition in blood"

### Sheet: Sheet1
Supplementary Table 2. CpG sites associated with birth month in MWAS 1
CpG site	Chr	BP position	Effect	Standard Error	P-value	Lead site
cg06155303	1	29460817	-0.0389538	0.00654672	2.77546e-09
cg09264065	1	29460936	-0.0239881	0.00381309	3.29574e-10
cg00107241	1	29461070	-0.0347919	0.00519852	2.31712e-11	*
cg13170051	1	41982392	-0.041338	0.00705767	4.86675e-09	*
cg07515989	1	43250763	-0.0230474	0.00419525	4.03924e-08
cg24634568	1	43250769	-0.0348681	0.00557744	4.23913e-10	*
cg09467436	2	72079424	-0.0386963	0.00693974	2.52879e-08	*
cg21790715	2	121776314	-0.0307231	0.00538126	1.16918e-08	*
cg14718065	2	131010763	-0.0289784	0.005215	2.82359e-08	*
cg19910796	2	131449749	-0.0550986	0.00894002	7.42537e-10	*
cg20552012	2	132056863	-0.0160449	0.00266907	1.90754e-09	*
cg20512501	2	134785688	-0.0557912	0.00972644	9.99255e-09	*
cg03727500	2	232348334	-0.0272843	0.00449041	1.27907e-09
cg20788612	2	232348355	-0.0313993	0.00475521	4.24391e-11	*
cg05868531	2	232348602	-0.0212169	0.00386721	4.20985e-08
cg15371801	2	232348684	-0.0273343	0.00446296	9.45068e-10
cg11559198	2	232348794	-0.0298347	0.00510853	5.38797e-09
cg09150695	2	232348964	-0.0250597	0.00396098	2.62009e-10
cg01289218	4	155702636	-0.0624522	0.010278	1.27795e-09	*
cg20745987	4	155702760	-0.0479359	0.00800592	2.2085e-09
cg05914674	4	155703070	-0.0254166	0.00442509	9.54931e-09
cg16363684	4	184264223	-0.0438509	0.00702264	4.44427e-10	*
cg15939523	4	189333296	-0.0526434	0.00931455	1.63479e-08	*
cg15687530	5	1725135	-0.0236689	0.00416035	1.3149e-08
cg15671987	5	1725138	-0.0236563	0.0039067	1.45535e-09	*
cg20353001	6	1524618	-0.033668	0.00622926	6.64687e-08	*
cg18288532	6	90597356	-0.0352482	0.00652747	6.82803e-08
cg12024822	6	90597394	-0.0473521	0.0073884	1.53555e-10	*
cg16218241	6	90597591	-0.02377	0.00401181	3.23305e-09
cg03739955	6	159360705	-0.0447094	0.00817142	4.57915e-08	*
cg16627090	7	44105050	-0.0565385	0.00933179	1.42514e-09	*
cg00050402	7	55073022	-0.0468416	0.0081269	8.48551e-09	*
cg09817024	8	11471395	-0.050662	0.00908872	2.55611e-08	*
cg11421509	8	105379602	-0.0517285	0.00956992	6.628e-08
cg11147215	8	105379726	-0.0322797	0.00557639	7.32418e-09
cg20935489	8	105379985	-0.0502485	0.00805038	4.51436e-10	*
cg13842639	9	38488083	-0.0613198	0.00907646	1.50378e-11	*
cg14186481	9	43525948	-0.0252099	0.00409823	7.99415e-10	*
cg16714096	9	98981875	-0.051005	0.00823034	5.99001e-10	*
cg14407666	9	99838719	-0.0209968	0.00378445	2.96524e-08	*
cg07881032	9	102059051	-0.0422963	0.00745679	1.45172e-08	*
cg18417622	10	88023185	-0.049317	0.00837959	4.10803e-09	*
cg23153615	10	89167923	-0.0196274	0.00355236	3.37959e-08	*
cg19364351	11	6291879	-0.0396861	0.00690188	9.20165e-09	*
cg04467334	11	6291927	-0.0377486	0.00668783	1.70616e-08
cg18706028	11	6292490	-0.0472376	0.00854549	3.32989e-08
cg03954144	13	20751679	-0.0431957	0.00744875	6.88455e-09	*
cg09169779	13	20751710	-0.0279211	0.00507161	3.78097e-08
cg14395298	13	23412250	-0.0547839	0.00910869	1.87233e-09
cg00748494	13	23412343	-0.0505198	0.00797202	2.44848e-10	*
cg14089267	13	23412409	-0.03928	0.00676107	6.46167e-09
cg25692524	13	52769662	-0.05311	0.00958488	3.08863e-08	*
cg14972141	13	100217995	-0.0560434	0.0101656	3.62083e-08	*
cg17910899	13	100218552	-0.0470477	0.0085838	4.33922e-08
cg14223822	13	112984602	-0.0535461	0.00928389	8.29349e-09
cg24820672	13	112984728	-0.0613342	0.0103604	3.33105e-09	*
cg20581874	14	21191754	-0.0523474	0.00945648	3.18514e-08	*
cg01993818	14	34270437	-0.0473865	0.00857372	3.34575e-08	*
cg09284655	14	70317228	-0.0549813	0.00991895	3.05294e-08
cg07280807	14	70317239	-0.0485016	0.00871681	2.70692e-08	*
cg04523090	15	30336940	-0.0424084	0.00755774	2.06577e-08	*
cg02854854	15	31108938	-0.0393666	0.00552403	1.10606e-12	*
cg06424894	15	45314789	-0.0373568	0.00673506	2.9916e-08
cg22023531	15	45314915	-0.0466	0.0082851	1.91319e-08	*
cg05520687	15	62516325	-0.0353501	0.00640264	3.45719e-08
cg27071797	15	62516631	-0.0470489	0.00859837	4.56865e-08
cg23484655	15	62516670	-0.0397777	0.00551269	5.78412e-13	*
cg04493401	16	2848337	-0.0262134	0.00484447	6.422e-08
cg10765147	16	2867113	-0.0323815	0.00571075	1.46795e-08
cg01232511	16	2867446	-0.055857	0.00960244	6.18898e-09
cg12257502	16	2867623	-0.0291051	0.00496975	4.8874e-09	*
cg07798610	16	2867683	-0.0406687	0.00746858	5.30253e-08
cg13717768	16	10713540	-0.0445385	0.00761212	5.05022e-09	*
cg05059855	16	20397639	-0.0254362	0.00457015	2.68268e-08	*
cg00647658	16	54227814	-0.0300006	0.0055115	5.36299e-08
cg05067427	16	54227914	-0.035834	0.00526352	1.05049e-11
cg27520536	16	54228323	-0.0327677	0.00538288	1.19262e-09
cg07506749	16	54228447	-0.0363313	0.00623282	5.75896e-09
cg05332854	16	54228582	-0.0487099	0.00687887	1.53311e-12	*
cg23535310	17	18286644	-0.040075	0.00547628	2.72537e-13	*
cg14560110	17	20799470	-0.0544663	0.00946933	9.10329e-09	*
cg05941575	18	48255545	-0.0286316	0.00497685	9.04484e-09	*
cg13161901	18	59221985	-0.0344645	0.00580861	3.07339e-09	*
cg02758247	18	59222050	-0.0341691	0.00587474	6.21448e-09
cg17771569	19	1789618	-0.0196403	0.00347004	1.55865e-08	*
cg07855456	19	43912227	-0.0515512	0.00891697	7.65233e-09	*
cg25958766	20	5485268	-0.0589812	0.0105603	2.39981e-08	*
cg07296387	20	44838981	-0.0412348	0.00743111	2.95218e-08	*
cg15467834	21	44574022	-0.0548642	0.00993065	3.38813e-08	*
cg16823252	22	22472739	-0.0521108	0.00938573	2.89912e-08
cg21401457	22	22472743	-0.0439996	0.00789187	2.53946e-08	*
cg19513890	22	42538836	-0.0258646	0.00433385	2.48815e-09	*
cg17050807	22	42548356	-0.0602243	0.0101404	2.96887e-09
Significant CpG sites (P < 7.01 × 10-8) from a methylome-wide association analysis using linear regression. Sites ordered by phenotype and then genomic position. Chromosome number (Chr) and base pair (BP) position are reported. Lead sites were identified as having the lowest P-value amongst sites with an r2 greater than 0.1 within a 1 Mb window
