## Supplementary Table 3 for "Methylome-wide association study of early life stressors and adult mental health reveals a relationship between birth date and cell type composition in blood"

### Sheet: Sheet1
Supplementary Table 3. CpG sites associated with birth date in MWAS 1
CpG site	Chr	BP position	Effect	Standard Error	P-value	Lead site
cg21778193	1	1098070	-0.00754452	0.00131755	1.05905e-08	*
cg12143651	1	6515748	-0.0140418	0.00247365	1.41522e-08	*
cg07017737	1	6516324	-0.0151014	0.0027316	3.31826e-08
cg27170141	1	10711044	-0.0317355	0.00561265	1.61088e-08	*
cg15597364	1	22919937	-0.0306534	0.00543483	1.74816e-08	*
cg05269784	1	22920169	-0.0238008	0.00438578	5.88032e-08
cg06155303	1	29460817	-0.0366883	0.00457287	1.15568e-15
cg09264065	1	29460936	-0.021657	0.00266476	4.95204e-16
cg00107241	1	29461070	-0.0321649	0.00363103	9.60476e-19	*
cg13170051	1	41982392	-0.0343178	0.00493391	3.74878e-12	*
cg07515989	1	43250763	-0.0204217	0.00293195	3.49922e-12
cg24634568	1	43250769	-0.0272494	0.00389801	2.9242e-12	*
cg18391694	1	43250900	-0.0203533	0.00320249	2.17475e-10
cg05708536	1	113285118	-0.0403257	0.00558517	5.59873e-13	*
cg25707805	1	113285387	-0.0371212	0.0056964	7.56304e-11
cg06095777	1	145714010	-0.0313405	0.00530541	3.59951e-09	*
cg15829969	1	147801025	-0.0211005	0.00384998	4.34726e-08	*
cg02393684	1	149144161	-0.0168692	0.00303216	2.71803e-08
cg22431262	1	149144849	-0.0174238	0.00282202	6.92498e-10	*
cg04897644	1	155264372	-0.0385429	0.00515993	8.76193e-14	*
cg25755191	1	167013332	-0.0318935	0.00568778	2.11272e-08	*
cg02052548	1	174680586	-0.0239421	0.00356294	1.92644e-11	*
cg20254763	1	175122830	-0.026317	0.00468667	2.01845e-08
cg13577297	1	175122966	-0.0164872	0.00282146	5.28212e-09	*
cg03058232	1	180923340	-0.0232695	0.00430664	6.70811e-08
cg22776392	1	180923569	-0.0205825	0.00362841	1.4483e-08	*
cg09009380	1	201252974	-0.0159063	0.00253066	3.41573e-10	*
cg23358886	1	211652741	-0.0345687	0.00510892	1.4001e-11	*
cg08111158	1	227746191	-0.026976	0.00365478	1.7051e-13	*
cg22344745	1	227746294	-0.0233475	0.00402826	7.01472e-09
cg15594585	1	227746882	-0.0225036	0.00312345	6.26594e-13
cg20011248	1	227747268	-0.0275272	0.00476547	7.87608e-09
cg21459583	1	227974177	-0.0209476	0.00386005	5.88201e-08	*
cg16061472	1	228890801	-0.0338838	0.00596289	1.3676e-08
cg20462561	1	228890820	-0.0442803	0.00726235	1.12185e-09	*
cg00850481	1	228891306	-0.0222304	0.00387636	1.00616e-08
cg11825002	1	230468773	-0.0335107	0.00603854	2.94364e-08	*
cg23093692	1	234367145	-0.0377879	0.00661597	1.15326e-08
cg09119043	1	234367443	-0.0289297	0.00432992	2.5024e-11
cg23445321	1	234367493	-0.0476898	0.00700104	1.02315e-11	*
cg24723561	1	234367586	-0.0331236	0.00489373	1.37871e-11
cg10776230	1	245851226	-0.0188265	0.00291011	1.03366e-10	*
cg10453602	2	8597867	-0.0321121	0.00577426	2.75222e-08	*
cg16727243	2	20441905	-0.0358501	0.0059461	1.71023e-09
cg03425348	2	20441979	-0.0313804	0.00494547	2.32325e-10	*
cg08044427	2	20442131	-0.0285349	0.00513619	2.84131e-08
cg01343041	2	24397787	-0.0226455	0.0037464	1.55518e-09
cg18587476	2	24397810	-0.0308578	0.00496452	5.32863e-10
cg06482857	2	24397819	-0.02011	0.003339	1.77928e-09
cg17277199	2	24397845	-0.0268473	0.00407589	4.73415e-11	*
cg21778743	2	24397871	-0.0374339	0.00639323	4.92366e-09
cg01704636	2	26951353	-0.0159511	0.00282095	1.60883e-08	*
cg12538530	2	60524961	-0.0377985	0.00628581	1.88588e-09	*
cg12047174	2	70175653	-0.0189245	0.0032835	8.49882e-09	*
cg18847009	2	70175826	-0.0147257	0.00262564	2.09992e-08
cg07258910	2	72079276	-0.0182275	0.00309127	3.84344e-09
cg21513009	2	72079294	-0.0293831	0.00398472	1.79714e-13
cg24516106	2	72079413	-0.0491905	0.00599054	2.47702e-16
cg09467436	2	72079424	-0.040403	0.00484521	8.56964e-17	*
cg25705148	2	72079498	-0.0409748	0.00557484	2.14909e-13
cg10540488	2	72079505	-0.0331899	0.00444162	8.57566e-14
cg01361021	2	72079609	-0.0428228	0.00539196	2.21961e-15
cg03292743	2	74642838	-0.0175159	0.0022619	1.06427e-14	*
cg24129222	2	74643251	-0.0230105	0.00303621	3.82228e-14
cg12269972	2	75136334	-0.0258881	0.0041598	5.07384e-10	*
cg09133363	2	85153928	-0.0211396	0.00381903	3.19058e-08	*
cg23924370	2	88583805	-0.0192841	0.00313686	8.18838e-10
cg24648385	2	88583845	-0.019234	0.00286369	1.96965e-11	*
cg05852568	2	95537405	-0.0361811	0.00623645	6.78353e-09	*
cg04850045	2	105853200	-0.0224979	0.00407113	3.35994e-08
cg22022881	2	105853494	-0.0160561	0.00225316	1.10948e-12	*
cg27422857	2	105853526	-0.0193683	0.00277585	3.21049e-12
cg26874229	2	105853672	-0.0177116	0.00274877	1.22526e-10
cg22878388	2	105853796	-0.0106464	0.00162797	6.48606e-11
cg15915602	2	114737459	0.0123211	0.00218991	1.89403e-08	*
cg27087112	2	114737475	0.0180956	0.00328025	3.54949e-08
cg01951617	2	121411889	-0.0161668	0.0029628	4.97691e-08
cg04752871	2	121412432	-0.0225136	0.00365185	7.34001e-10	*
cg25974497	2	121766735	0.0203672	0.0035027	6.27313e-09
cg21790715	2	121776314	-0.0275448	0.0037543	2.36855e-13	*
cg05403241	2	121776604	-0.0146058	0.00253746	8.8811e-09
cg10503856	2	127643858	-0.0255313	0.00346536	1.88472e-13	*
cg06829154	2	129659316	-0.0274274	0.00473552	7.18668e-09
cg12948059	2	129659420	-0.028604	0.00474379	1.70405e-09	*
cg18478731	2	129659682	-0.0284676	0.00482923	3.88005e-09
cg11942181	2	129659946	-0.0332653	0.005696	5.3904e-09
cg03794522	2	130751130	-0.0338044	0.00550328	8.44958e-10
cg19257464	2	131009324	-0.0269497	0.00420219	1.49349e-10
cg15845998	2	131010075	-0.0229724	0.00370628	5.95158e-10
cg25986200	2	131010423	-0.0198659	0.00293907	1.46985e-11
cg13302869	2	131010522	-0.0403998	0.00620896	8.07565e-11
cg14718065	2	131010763	-0.0315686	0.00363865	4.78862e-18	*
cg25074493	2	131186495	-0.0188996	0.00339899	2.76638e-08	*
cg19910796	2	131449749	-0.0431397	0.00625062	5.47391e-12	*
cg21011350	2	131450174	-0.0151621	0.00209372	4.78076e-13
cg14085866	2	131450180	-0.0136009	0.0020571	4.00721e-11
cg12910906	2	131673894	-0.0258341	0.00463989	2.65064e-08
cg07815799	2	131674140	-0.0509432	0.0072084	1.69387e-12	*
cg00028678	2	131674175	-0.0448372	0.00729036	8.05489e-10
cg26382586	2	131797606	-0.0418938	0.00700791	2.34055e-09
cg04247717	2	131797702	-0.0350389	0.00576287	1.24794e-09	*
cg14608722	2	132056590	-0.00897352	0.00148104	1.42325e-09
cg20552012	2	132056863	-0.0150173	0.00186488	9.08838e-16	*
cg07051654	2	132057004	-0.0336339	0.00477651	2.03548e-12
cg23880151	2	132110136	-0.0291691	0.00506941	8.99265e-09	*
cg23227259	2	132152543	-0.0221829	0.00293868	4.81165e-14	*
cg00947413	2	134785392	-0.0263607	0.00467792	1.79993e-08
cg06710741	2	134785497	-0.0271615	0.0045677	2.83873e-09
cg20512501	2	134785688	-0.0430302	0.00679506	2.52193e-10	*
cg07755203	2	150177004	-0.0271548	0.00390283	3.6905e-12	*
cg24980657	2	150177277	-0.0340544	0.00546371	4.7784e-10
cg06281680	2	232347922	-0.0191172	0.00250131	2.33295e-14
cg03727500	2	232348334	-0.0243905	0.00313537	8.07466e-15
cg20788612	2	232348355	-0.0262071	0.00332038	3.28689e-15	*
cg05868531	2	232348602	-0.019135	0.00270204	1.52702e-12
cg15371801	2	232348684	-0.02232	0.00311872	8.8816e-13
cg11559198	2	232348794	-0.0266727	0.00356848	8.44478e-14
cg09150695	2	232348964	-0.0212219	0.00276736	1.91189e-14
cg22403782	2	233246136	-0.0215936	0.00382042	1.63085e-08
cg17879374	2	233246568	-0.0290925	0.00489989	2.99922e-09
cg19713851	2	233246594	-0.0292982	0.00474879	7.12972e-10	*
cg22199969	2	233323840	-0.0483623	0.0064669	8.19788e-14	*
cg22094845	2	233324053	-0.0312607	0.00499547	4.07548e-10
cg12832449	2	241640694	-0.0133034	0.00235839	1.74109e-08	*
cg15361291	2	242003523	-0.025192	0.00459297	4.24503e-08	*
cg16502096	2	242742380	-0.0261943	0.00484617	6.63447e-08	*
cg03257388	3	8809213	-0.0161635	0.00280396	8.44913e-09	*
cg00057231	3	48631958	-0.0290731	0.00493853	4.06835e-09	*
cg11846236	3	48632568	-0.0338036	0.00598373	1.6587e-08
cg00178511	3	48632778	-0.0260449	0.0048067	6.1606e-08	*
cg07504682	3	58571090	-0.0366297	0.00649423	1.74646e-08	*
cg18745424	3	100401200	-0.023686	0.00379197	4.38481e-10	*
cg06689045	3	120025420	-0.0450998	0.00714587	2.89241e-10	*
cg08468913	3	122632352	-0.0185331	0.00330301	2.0692e-08	*
cg15486454	3	133191270	-0.0254037	0.00400678	2.40115e-10	*
cg04231050	3	133191297	-0.0354414	0.00609151	6.14491e-09
cg09373148	3	138152837	-0.0227259	0.00367238	6.33507e-10	*
cg21075829	3	138153170	-0.00984412	0.0016671	3.65082e-09
cg11801317	3	138724631	-0.0441985	0.00678077	7.48251e-11	*
cg12987312	3	142666108	-0.0224693	0.00393342	1.1479e-08
cg07264726	3	142666293	-0.0222216	0.00375536	3.38747e-09
cg21136104	3	142666320	-0.0388007	0.00551743	2.17261e-12	*
cg19513207	3	142666476	-0.0224672	0.00336543	2.59736e-11
cg01321174	4	1041044	-0.0252865	0.0042559	2.92494e-09	*
cg14009508	4	2366647	-0.0363423	0.00608153	2.37254e-09
cg03137131	4	2366672	-0.0432775	0.00715242	1.49716e-09
cg09884451	4	2366831	-0.0231791	0.00364381	2.09524e-10	*
cg14003022	4	3043019	-0.0182354	0.00301534	1.52701e-09
cg02566259	4	3043199	-0.0397956	0.00656066	1.36393e-09
cg01807241	4	3043527	-0.0439307	0.00683164	1.33421e-10	*
cg06421590	4	3043752	-0.0356508	0.00577392	6.91579e-10
cg11636702	4	11370466	-0.0279848	0.0049866	2.05699e-08	*
cg09278540	4	74719112	-0.0163488	0.00299441	4.88915e-08	*
cg02093808	4	77342011	-0.0233208	0.00410232	1.34898e-08
cg20432211	4	77342104	-0.0378445	0.0064197	3.87517e-09	*
cg23483495	4	155702533	-0.026728	0.00408372	6.26181e-11
cg22496683	4	155702610	-0.0456588	0.00705475	1.01518e-10
cg01289218	4	155702636	-0.0529379	0.00717698	1.76902e-13
cg20745987	4	155702760	-0.0432754	0.00559171	1.10411e-14
cg05914674	4	155703070	-0.0242443	0.00309012	4.77588e-15	*
cg11685843	4	176349171	-0.0414917	0.00724446	1.05151e-08	*
cg16363684	4	184264223	-0.038463	0.00490831	5.14646e-15	*
cg26678138	4	184642625	-0.0248515	0.0045606	5.18882e-08
cg22078781	4	184642694	-0.0327128	0.00582981	2.06539e-08
cg08721802	4	184642917	-0.0342348	0.00579251	3.53656e-09
cg12755745	4	184642971	-0.0279174	0.00418291	2.62771e-11	*
cg14349977	4	187219430	-0.0427063	0.00720893	3.25116e-09	*
cg09732405	4	187422005	-0.0273511	0.00458684	2.567e-09
cg27420889	4	187422035	-0.0264627	0.00483867	4.6425e-08
cg27327312	4	187422091	-0.0295274	0.00534809	3.45862e-08
cg16786756	4	187422114	-0.0483286	0.00714554	1.42807e-11	*
cg09357926	4	187422343	-0.0202104	0.00351044	8.82006e-09
cg19925675	4	189333138	-0.0311556	0.00575175	6.22082e-08
cg15939523	4	189333296	-0.0436432	0.00651176	2.17134e-11	*
cg09075844	5	1245902	-0.0356567	0.00571144	4.47806e-10	*
cg05867884	5	1246291	-0.0280342	0.00472882	3.16781e-09
cg03494017	5	1724892	-0.018406	0.00306286	1.9314e-09
cg15687530	5	1725135	-0.0209549	0.00290752	6.15686e-13
cg15671987	5	1725138	-0.0203035	0.00273048	1.13028e-13	*
cg26805720	5	1725285	-0.0272398	0.00426387	1.7548e-10
cg07401067	5	1725411	-0.0241318	0.00419588	9.13425e-09
cg01815292	5	1725823	-0.0259711	0.00415754	4.37371e-10
cg15164335	5	1828424	-0.0399542	0.0073467	5.51186e-08	*
cg11168104	5	1857477	-0.0255322	0.00457	2.37604e-08	*
cg10350492	5	33937673	-0.0210463	0.00383559	4.19236e-08
cg05574272	5	33938213	-0.0346251	0.00632563	4.5193e-08
cg07917609	5	33938225	-0.0214585	0.00358173	2.16137e-09	*
cg08337341	5	42924013	-0.033925	0.00558474	1.2915e-09
cg24833819	5	42924552	-0.0354078	0.00508653	3.60331e-12	*
cg21869524	5	95187176	-0.0188374	0.003388	2.77132e-08	*
cg17848407	5	126408806	-0.0401643	0.0061415	6.48117e-11	*
cg21113900	5	126409308	-0.0410483	0.00638451	1.34406e-10
cg05001932	5	126409372	-0.018197	0.0031317	6.42898e-09
cg10997906	5	178753803	-0.0243804	0.00423339	8.72465e-09	*
cg20353001	6	1524618	-0.0309682	0.00434728	1.1293e-12	*
cg01401534	6	4079342	-0.0156147	0.00224288	3.58398e-12	*
cg10424681	6	4079350	-0.0156498	0.00279464	2.2047e-08
cg23853861	6	10720455	-0.0360755	0.00610721	3.60485e-09
cg19579217	6	10720630	-0.0254816	0.00431238	3.56325e-09	*
cg01309870	6	28584035	-0.0183624	0.00319268	9.12899e-09
cg20450471	6	28584061	-0.0255562	0.00428308	2.50775e-09	*
cg20839206	6	28584121	-0.0195044	0.00330317	3.65526e-09
cg22121557	6	28584138	-0.0307194	0.00558443	3.87793e-08
cg03858673	6	28584155	-0.0340763	0.0059216	8.95943e-09
cg26668675	6	31148463	-0.026148	0.00462884	1.66175e-08
cg27547543	6	31148524	-0.0144074	0.00253105	1.29141e-08	*
cg11811828	6	31148666	-0.0226714	0.00417695	5.84993e-08
cg04953552	6	31276212	-0.0239494	0.00406637	4.00434e-09	*
cg07524919	6	32063901	-0.034792	0.0064099	5.84648e-08	*
cg21139325	6	32729470	-0.0393817	0.00663347	3.00946e-09
cg09739413	6	32729498	-0.0352817	0.00556516	2.40785e-10	*
cg02964065	6	32729545	-0.0346609	0.00586882	3.62866e-09
cg25665636	6	35754758	-0.0122834	0.00213274	8.70632e-09
cg01820273	6	35754906	-0.0301324	0.00437929	6.33966e-12	*
cg07912161	6	36929838	-0.0198469	0.0035744	2.8929e-08
cg11236430	6	36929843	-0.0244343	0.00374219	6.94599e-11
cg23737190	6	36930021	-0.0218187	0.00313463	3.61778e-12	*
cg24661236	6	36930062	-0.0250055	0.00361701	5.04408e-12
cg05612744	6	42695153	-0.0152824	0.00249728	9.75717e-10
cg13142134	6	42695332	-0.0268205	0.00387588	4.81838e-12	*
cg17962638	6	90597340	-0.0197083	0.00277642	1.35334e-12
cg18288532	6	90597356	-0.0329248	0.0045624	5.7468e-13
cg12024822	6	90597394	-0.035879	0.00517002	4.18688e-12
cg16218241	6	90597591	-0.0238977	0.00279993	1.61909e-17	*
cg14769991	6	112688311	-0.0325357	0.00536722	1.39706e-09
cg13541970	6	112688607	-0.0242018	0.00370571	6.87619e-11	*
cg00228830	6	158014024	-0.0193087	0.00329057	4.56415e-09	*
cg24529970	6	158014052	-0.0199661	0.00367544	5.70304e-08
cg00756338	6	158014222	-0.0231263	0.00410945	1.88012e-08
cg03739955	6	159360705	-0.0359426	0.00571062	3.23296e-10
cg21583723	6	159360844	-0.026457	0.00415531	2.01768e-10	*
cg21497977	6	159360984	-0.0312055	0.00542986	9.36801e-09
cg02042585	6	160783785	-0.0302998	0.00507492	2.45144e-09	*
cg17768600	6	160783945	-0.0252339	0.00465681	6.1523e-08
cg03600259	6	164052180	-0.0341021	0.00600038	1.36062e-08	*
cg23192346	6	168197699	-0.0314767	0.00566889	2.8926e-08	*
cg20171559	7	27127448	-0.0118852	0.00216195	3.95484e-08	*
cg24757553	7	27127501	-0.0158366	0.00293376	6.90154e-08
cg14219560	7	44104328	-0.00992743	0.0017741	2.25839e-08
cg17459793	7	44104487	-0.0171016	0.00249435	7.52234e-12
cg21448875	7	44104584	-0.0304862	0.00421785	5.28924e-13
cg07075347	7	44104860	-0.0280512	0.00397367	1.79287e-12
cg16627090	7	44105050	-0.0516972	0.00652052	2.4746e-15	*
cg03470754	7	44105166	-0.0192494	0.00297042	9.61228e-11
cg12631925	7	44105338	-0.0166524	0.00307432	6.22557e-08
cg23616741	7	44105434	-0.0134563	0.00244727	3.93124e-08
cg11175660	7	45613287	-0.0210088	0.00383204	4.30499e-08	*
cg24695890	7	47092254	-0.0170288	0.0030839	3.44424e-08	*
cg12343106	7	55072407	-0.019374	0.00352109	3.84816e-08
cg00050402	7	55073022	-0.0334605	0.0056858	4.1192e-09	*
cg17995050	7	55073248	-0.0285173	0.00525865	6.00905e-08
cg25966908	7	55516751	-0.0267679	0.00459712	5.97943e-09
cg24399349	7	55517045	-0.0147166	0.00248615	3.34435e-09	*
cg26606589	7	64403082	-0.0308483	0.0051838	2.76251e-09	*
cg25985355	7	65971099	-0.0384585	0.00483199	1.93405e-15	*
cg11818821	7	72742330	-0.013217	0.00236987	2.51352e-08	*
cg07618048	7	75024638	-0.0181235	0.00297371	1.14062e-09	*
cg20352798	7	76027066	-0.0339955	0.00613821	3.13609e-08	*
cg24024660	7	99195788	-0.0173808	0.0029703	5.03408e-09	*
cg00487984	7	150019973	-0.0313656	0.00561271	2.35702e-08
cg06975979	7	150020025	-0.0422444	0.00732727	8.40632e-09	*
cg18221429	7	150020136	-0.039091	0.00695317	1.94133e-08
cg23305129	7	154706386	-0.0259964	0.00403497	1.23105e-10	*
cg17062938	7	154706880	-0.0201547	0.00329811	1.02971e-09
cg07004999	7	155283140	-0.0170327	0.00286578	2.89012e-09
cg04516022	7	155283233	-0.0222013	0.00367517	1.59108e-09
cg09652312	7	155284062	-0.0448385	0.00659964	1.15658e-11	*
cg25265226	7	155284448	-0.0306688	0.00467334	5.5722e-11
cg27483342	7	156400881	-0.0352447	0.00626268	1.8785e-08	*
cg08690634	7	158785469	-0.0327756	0.00571757	1.02064e-08	*
cg08711378	8	11471054	-0.0232974	0.00402744	7.4993e-09
cg08911368	8	11471085	-0.0410169	0.00664837	7.13578e-10
cg09817024	8	11471395	-0.0437326	0.00635032	6.07917e-12	*
cg07291889	8	11471712	-0.0208017	0.0036314	1.04596e-08
cg24415728	8	11471816	-0.0319717	0.00489822	7.04837e-11
cg05056638	8	24800824	-0.0334688	0.00571495	4.89045e-09	*
cg02392634	8	41733831	-0.0221245	0.00393848	1.99238e-08	*
cg09858108	8	58055024	-0.0318678	0.00562058	1.47171e-08	*
cg08219700	8	58056026	-0.0179825	0.00324518	3.08352e-08
cg08035479	8	58172643	-0.0355107	0.00653252	5.58631e-08	*
cg24602417	8	102236283	-0.0349022	0.00548677	2.09604e-10	*
cg16058797	8	102236617	-0.0247103	0.00440936	2.15318e-08
cg11421509	8	105379602	-0.0462516	0.00669002	5.03698e-12	*
cg11147215	8	105379726	-0.0262875	0.00390049	1.68286e-11
cg20935489	8	105379985	-0.0378582	0.00563271	1.90838e-11
cg09827350	8	144788806	-0.0396385	0.00696683	1.31166e-08	*
cg13514324	8	145755804	-0.0322366	0.00517305	4.81516e-10	*
cg04010205	9	4118274	-0.0356313	0.00613474	6.52429e-09	*
cg02604095	9	32955790	-0.0210658	0.00330009	1.81446e-10	*
cg01342968	9	38487169	-0.0177424	0.00317638	2.39245e-08
cg02238634	9	38487864	-0.0202609	0.00272939	1.24276e-13
cg13842639	9	38488083	-0.0520646	0.00634276	2.53611e-16	*
cg06458527	9	38488283	-0.016822	0.00310207	6.01312e-08
cg14186481	9	43525948	-0.0164484	0.0028684	1.00924e-08	*
cg11510586	9	72027409	-0.0332625	0.00584951	1.33653e-08	*
cg01568228	9	90439543	-0.0223869	0.00410878	5.20679e-08	*
cg09628704	9	98514400	-0.0381048	0.00515036	1.49637e-13	*
cg19633863	9	98981433	-0.0163748	0.00302846	6.5678e-08
cg21167269	9	98981500	-0.0250112	0.00355319	2.07092e-12
cg16714096	9	98981875	-0.0452172	0.00575054	4.16142e-15	*
cg14407666	9	99838719	-0.0187977	0.00264513	1.27691e-12	*
cg05691383	9	99839414	-0.00981032	0.00155174	2.69756e-10
cg04079206	9	99839743	-0.01719	0.00246073	3.02719e-12
cg14214257	9	102058671	-0.0238468	0.00411842	7.25337e-09
cg07881032	9	102059051	-0.0348735	0.00521442	2.39349e-11	*
cg13912631	9	136075279	-0.0219221	0.00403002	5.47194e-08	*
cg07954922	9	139891106	-0.0328169	0.0057934	1.51792e-08	*
cg04688397	9	139891203	-0.0284023	0.00522993	5.75339e-08
cg06587797	10	94773	-0.0383322	0.00688786	2.69101e-08	*
cg22172057	10	1405937	-0.028286	0.00424975	2.97359e-11
cg17558772	10	1406218	-0.0317697	0.0045753	4.07253e-12	*
cg23251889	10	1406343	-0.0238686	0.00399538	2.39898e-09
cg15278109	10	29214117	-0.0123979	0.00202705	9.96417e-10
cg22576165	10	29214191	-0.0160568	0.00261959	9.17069e-10	*
cg04119844	10	29214361	-0.015936	0.00262326	1.28909e-09
cg14187335	10	35896950	-0.022894	0.0038072	1.88538e-09
cg25281042	10	35897304	-0.0198038	0.00276602	8.69684e-13	*
cg10825645	10	43846235	-0.0185774	0.00290183	1.60766e-10	*
cg00189366	10	43846705	-0.0139026	0.0023942	6.57602e-09
cg06188367	10	45359611	-0.0218142	0.00359851	1.39627e-09
cg24969520	10	45359715	-0.0231724	0.00360951	1.43065e-10	*
cg03444077	10	45359721	-0.0169328	0.00277434	1.07987e-09
cg13109725	10	48999278	-0.014543	0.00214136	1.17719e-11	*
cg09219931	10	50649650	-0.0426174	0.00683207	4.62872e-10	*
cg24002541	10	50649795	-0.0259866	0.00475214	4.6582e-08
cg08506606	10	82295502	-0.0368978	0.00597556	6.90123e-10	*
cg08962038	10	88022859	-0.0287498	0.00484699	3.10858e-09
cg18417622	10	88023185	-0.0402333	0.00585817	6.93047e-12	*
cg16844333	10	89167457	-0.0191002	0.00349591	4.78578e-08
cg04828530	10	89167812	-0.0136683	0.00202834	1.6926e-11
cg23153615	10	89167923	-0.0167832	0.00248308	1.47237e-11	*
cg09170412	10	89167971	-0.0114873	0.00189926	1.51999e-09
cg04839761	10	93393386	-0.0251857	0.00445699	1.64347e-08	*
cg08930881	10	99735202	-0.0373694	0.00598147	4.3516e-10	*
cg15966747	10	102322694	-0.0363805	0.00625515	6.22191e-09	*
cg13591848	10	102789894	-0.0270192	0.00412776	6.23136e-11	*
cg14463912	10	102789979	-0.0210725	0.00358055	4.1105e-09
cg18314017	10	102789993	-0.0236794	0.00394478	2.01256e-09
cg14686231	10	104676532	-0.0395	0.00714295	3.28994e-08	*
cg05306173	10	118885636	-0.0205603	0.0033298	6.90747e-10	*
cg23414330	10	125754900	-0.0120182	0.00187571	1.55267e-10	*
cg20530855	10	125755151	-0.0219682	0.00346708	2.46318e-10
cg02914827	10	127462707	-0.0342768	0.00524303	6.57813e-11
cg05670995	10	127462896	-0.0451462	0.00603605	8.13764e-14	*
cg19317226	10	130726701	-0.0346743	0.00592741	5.08619e-09	*
cg02873315	10	131927449	-0.0332097	0.00560981	3.33403e-09
cg02238549	10	131927554	-0.0279087	0.00428416	7.67369e-11	*
cg20586076	10	133252332	-0.036829	0.00576505	1.75709e-10	*
cg10998631	10	134331816	-0.0161448	0.00292543	3.50508e-08
cg17247873	10	134332277	-0.0387423	0.00666385	6.30717e-09
cg00149455	10	134332383	-0.0295596	0.00503268	4.41148e-09	*
cg00773093	10	135246653	-0.0234908	0.00396039	3.10943e-09	*
cg11812625	11	6291339	-0.0416812	0.00683632	1.12337e-09
cg19364351	11	6291879	-0.0380941	0.004819	2.98297e-15
cg04467334	11	6291927	-0.0361046	0.00466919	1.16333e-14
cg18706028	11	6292490	-0.0478519	0.00596653	1.18401e-15	*
cg24789021	11	19586093	-0.0174054	0.00290931	2.27573e-09	*
cg18464783	11	45671208	-0.0338203	0.00606193	2.48451e-08
cg13731397	11	45671312	-0.0491034	0.00713419	6.2448e-12	*
cg01425746	11	45671369	-0.0396333	0.00650053	1.12403e-09
cg09039751	11	45672100	-0.0316264	0.00487313	9.02224e-11
cg15060115	11	45672248	-0.0259329	0.0039249	4.12815e-11
cg00864171	11	67383662	-0.0161448	0.00282773	1.16784e-08	*
cg08355456	11	67383691	-0.0147887	0.00269401	4.13688e-08
cg18431910	11	78614239	-0.0234691	0.00397181	3.56415e-09
cg15765817	11	78614359	-0.0239637	0.00395087	1.36698e-09	*
cg13228701	11	78614522	-0.0297381	0.00514502	7.70988e-09
cg13405525	11	94770418	-0.0142602	0.00243555	4.92986e-09
cg02303941	11	94770616	-0.0196986	0.00326285	1.62742e-09	*
cg21720618	11	94771024	-0.0226303	0.00393275	8.97192e-09
cg15124926	11	102702624	-0.0274604	0.00445357	7.29744e-10	*
cg04835841	11	113659927	-0.0110368	0.00204145	6.59079e-08
cg18517222	11	113660756	-0.0305561	0.00544038	2.00399e-08	*
cg18935108	11	113660932	-0.0340041	0.00621045	4.48056e-08
cg25454270	11	116661678	-0.02608	0.00361817	6.11509e-13	*
cg15521034	11	124823390	0.0219066	0.00390546	2.09014e-08	*
cg24829292	11	132951838	-0.0204863	0.00342333	2.25284e-09	*
cg22629528	11	132951861	-0.0307049	0.00557901	3.81829e-08
cg11491407	12	1973872	-0.0222753	0.0039755	2.16454e-08
cg27649194	12	1974168	-0.0148401	0.00259095	1.0497e-08	*
cg16119239	12	6730309	-0.0172978	0.00318006	5.47921e-08
cg11808633	12	6730599	-0.0341665	0.00568318	1.90272e-09	*
cg09079252	12	8380050	-0.0199155	0.00353655	1.83971e-08	*
cg02932843	12	43618183	-0.0125507	0.00229055	4.38013e-08	*
cg01043616	12	50475035	-0.0117664	0.00212886	3.34344e-08	*
cg18525972	12	52749958	-0.0334859	0.00586511	1.16874e-08	*
cg08594888	12	53183773	-0.0202837	0.00334608	1.39698e-09	*
cg15550260	12	96362978	-0.0136005	0.00225404	1.66217e-09	*
cg14639185	12	108634147	-0.0391832	0.00723547	6.26536e-08
cg06837568	12	108634212	-0.0426117	0.00587435	4.37279e-13	*
cg26132493	12	108634275	-0.0240682	0.00372278	1.06286e-10
cg25846784	13	20711015	-0.0302916	0.00558329	5.92639e-08	*
cg16755348	13	20711574	-0.0226616	0.00418154	6.12726e-08	*
cg01767631	13	20716728	-0.0273916	0.00410703	2.7131e-11
cg10372829	13	20751257	-0.0220971	0.00404652	4.86245e-08
cg03954144	13	20751679	-0.0432041	0.00520142	1.12544e-16	*
cg09169779	13	20751710	-0.0273066	0.00354235	1.40185e-14
cg14716095	13	20968690	-0.0212814	0.00358841	3.12532e-09	*
cg09957942	13	20968936	-0.0196971	0.00335477	4.46867e-09
cg26361286	13	23309689	-0.0331099	0.00586948	1.73959e-08
cg18959621	13	23310464	-0.0301678	0.00510315	3.50643e-09	*
cg14395298	13	23412250	-0.0396924	0.00637272	4.91249e-10
cg00748494	13	23412343	-0.0360121	0.00557734	1.12217e-10	*
cg14089267	13	23412409	-0.0291133	0.00472925	7.76674e-10
cg11450541	13	24519920	-0.0425722	0.00669107	2.07754e-10	*
cg18976044	13	24520049	-0.0365642	0.00638618	1.06295e-08
cg02002217	13	24520348	-0.0409736	0.00678844	1.64205e-09
cg17105557	13	24520402	-0.0262418	0.00434287	1.57547e-09
cg16014862	13	24520507	-0.0206032	0.00345832	2.65228e-09
cg25434113	13	24882236	-0.0127263	0.00221327	9.20466e-09	*
cg00448720	13	24883014	-0.0241873	0.00434082	2.58707e-08
cg15491131	13	24914324	-0.0280238	0.00492374	1.29677e-08	*
cg13793718	13	25212248	-0.0316976	0.00502969	3.06907e-10	*
cg22455128	13	25212486	-0.0330799	0.00541936	1.07548e-09
cg13391079	13	25212556	-0.0201321	0.00358782	2.066e-08
cg21746263	13	36562320	-0.0248397	0.00452543	4.14985e-08	*
cg19049152	13	52769289	-0.0400251	0.00669791	2.37379e-09
cg25692524	13	52769662	-0.0413811	0.00670351	6.9771e-10	*
cg15466234	13	100217924	-0.0382376	0.00660274	7.21545e-09
cg05912299	13	100217962	-0.0462223	0.0060845	3.32893e-14
cg14972141	13	100217995	-0.0555069	0.00709445	5.67236e-15
cg17910899	13	100218552	-0.0485675	0.00598912	5.73229e-16	*
cg20066226	13	100218927	-0.0526782	0.00682905	1.3457e-14
cg19001789	13	111464554	-0.0272591	0.00479354	1.33454e-08
cg26548185	13	111464743	-0.0287893	0.00441113	7.08135e-11	*
cg03427330	13	111465028	-0.0215744	0.00373262	7.71168e-09
cg14223822	13	112984602	-0.0350279	0.00649193	6.99574e-08
cg24820672	13	112984728	-0.0420361	0.00724324	6.70586e-09	*
cg20581874	14	21191754	-0.0524547	0.00659873	2.0944e-15	*
cg15089111	14	34270113	-0.0226973	0.00417583	5.60509e-08
cg01993818	14	34270437	-0.0380731	0.00599414	2.22842e-10	*
cg08051713	14	57311640	-0.0208155	0.00379497	4.24177e-08	*
cg02170386	14	70316972	-0.0250991	0.00402103	4.50946e-10
cg09284655	14	70317228	-0.047349	0.00693313	9.05915e-12	*
cg07280807	14	70317239	-0.0415215	0.00609129	9.90191e-12
cg26579653	14	74319300	-0.0403215	0.00724429	2.67907e-08	*
cg13981132	14	76734493	-0.0236779	0.00437821	6.52559e-08	*
cg21228500	14	78108468	-0.0455881	0.00677871	1.85638e-11	*
cg19091403	14	78108523	-0.0357789	0.005937	1.73952e-09
cg02182594	14	78108576	-0.0368284	0.00658444	2.29138e-08
cg00814780	14	95331232	-0.0222385	0.00395945	2.00366e-08	*
cg10031516	14	97924890	-0.0293097	0.00494281	3.14136e-09
cg24534955	14	97925055	-0.0379001	0.00600346	2.86043e-10	*
cg04135246	14	97925122	-0.0404332	0.00649281	4.94689e-10
cg02930107	14	97925164	-0.0373815	0.00593653	3.17446e-10
cg21235929	14	97925676	-0.0213929	0.00353609	1.50526e-09
cg19550904	14	103569127	-0.0328136	0.00577867	1.40026e-08
cg05785149	14	103569878	-0.0169073	0.00303999	2.74628e-08
cg00224755	14	103570663	-0.0291657	0.00468475	5.0015e-10	*
cg15924568	14	103687675	-0.0115188	0.00207998	3.14303e-08	*
cg10646653	15	23157727	-0.00591487	0.0010676	3.10067e-08	*
cg00294852	15	23157823	-0.0126264	0.00233348	6.42259e-08
cg11074933	15	26915414	-0.0262721	0.00485557	6.43233e-08	*
cg12004295	15	29432511	-0.0275285	0.00458137	1.93883e-09	*
cg04523090	15	30336940	-0.0396103	0.00527817	6.72739e-14	*
cg14398295	15	30337018	-0.0324921	0.00521985	5.03106e-10
cg02854854	15	31108938	-0.0302642	0.00386012	4.98937e-15	*
cg11197150	15	33486651	-0.0479206	0.00664093	5.77287e-13	*
cg10307580	15	33486727	-0.0332076	0.0048436	7.53051e-12
cg05432213	15	35086985	-0.0195841	0.00348319	1.93655e-08	*
cg22023531	15	45314915	-0.0318792	0.00579832	3.942e-08	*
cg19592671	15	51369862	-0.0268606	0.0047599	1.71887e-08	*
cg03454639	15	51370019	-0.0283669	0.00503144	1.77098e-08
cg04198698	15	62515913	-0.0182041	0.00318759	1.15786e-08
cg05520687	15	62516325	-0.0292335	0.00446182	5.979e-11
cg27071797	15	62516631	-0.0398089	0.00600223	3.4867e-11
cg23484655	15	62516670	-0.0328999	0.0038498	1.47566e-17	*
cg06680906	15	69325560	-0.0433049	0.00730367	3.152e-09	*
cg21410276	15	71507686	-0.015564	0.00270676	9.20293e-09	*
cg17311074	15	71507695	-0.0159739	0.00287748	2.9122e-08
cg05250119	15	79123384	-0.0359118	0.00604317	2.90643e-09	*
cg08433293	15	89786622	-0.016485	0.00292559	1.80387e-08	*
cg13407464	15	93351779	-0.0316375	0.00514346	8.01398e-10	*
cg11826156	15	93351842	-0.0155464	0.00274619	1.54885e-08
cg04171117	15	93652578	-0.0316695	0.00568077	2.54615e-08	*
cg01273232	15	93652756	-0.0185356	0.00333356	2.76737e-08
cg21746425	15	99408804	-0.0212207	0.0035653	2.74397e-09
cg12553689	15	99408958	-0.0206693	0.00318633	9.20844e-11
cg07615383	15	99409194	-0.0242206	0.00371423	7.34399e-11	*
cg00098799	15	99409360	-0.0274596	0.00464932	3.62391e-09
cg13812291	15	99409411	-0.0201757	0.00332276	1.31267e-09
cg03380198	15	99409506	-0.0204931	0.0035243	6.26991e-09
cg05000474	15	101389867	-0.0412012	0.00699179	3.92837e-09
cg18304498	15	101389882	-0.0337389	0.00597429	1.67707e-08
cg05500125	15	101390023	-0.0418051	0.00691281	1.52763e-09	*
cg17198711	16	1143887	-0.0275675	0.00469974	4.62319e-09	*
cg19253177	16	2317844	-0.0287585	0.00498683	8.33103e-09	*
cg04493401	16	2848337	-0.024618	0.0033815	3.60218e-13
cg25618731	16	2848409	-0.0276614	0.00509897	5.94367e-08
cg13198500	16	2866834	-0.0244034	0.0035789	9.75529e-12
cg02296564	16	2867051	-0.0258791	0.0037153	3.49196e-12
cg10765147	16	2867113	-0.0316189	0.00398537	2.37059e-15	*
cg22730830	16	2867434	-0.0333931	0.00492842	1.31351e-11
cg01232511	16	2867446	-0.0485611	0.00670716	4.83411e-13
cg12257502	16	2867623	-0.0246037	0.00347124	1.4604e-12
cg07798610	16	2867683	-0.0332162	0.00521815	2.03777e-10
cg18786718	16	2868001	-0.0186628	0.00291377	1.57563e-10
cg13717768	16	10713540	-0.0330619	0.00531762	5.27006e-10	*
cg05059855	16	20397639	-0.024706	0.00319155	1.08809e-14	*
cg09653155	16	20397887	-0.0289242	0.00386037	7.36547e-14
cg02608963	16	46878553	-0.0328399	0.00530181	6.10896e-10	*
cg27057022	16	54227790	-0.0139089	0.00247662	2.00902e-08
cg00647658	16	54227814	-0.022424	0.00385567	6.22993e-09
cg05067427	16	54227914	-0.029193	0.00367934	2.36014e-15
cg27520536	16	54228323	-0.0276974	0.0037616	1.94739e-13
cg07506749	16	54228447	-0.0344189	0.00435363	2.96401e-15
cg05332854	16	54228582	-0.0413209	0.00480504	9.29575e-18	*
cg07754798	16	56671223	-0.0205383	0.00352183	5.66824e-09	*
cg03929570	16	70484978	-0.0388272	0.006302	7.52222e-10
cg26893623	16	70485214	-0.0201828	0.00297585	1.25523e-11	*
cg08489349	17	656181	-0.0126446	0.0019831	1.90141e-10	*
cg11392858	17	17109651	-0.0349301	0.00625151	2.36869e-08	*
cg23535310	17	18286644	-0.0353531	0.00382402	2.86883e-20	*
cg27627803	17	20744682	-0.0235091	0.00378228	5.3313e-10	*
cg14560110	17	20799470	-0.0439706	0.00662127	3.29305e-11
cg22516161	17	20799491	-0.0211312	0.00330521	1.70098e-10
cg08288433	17	20799511	-0.0354043	0.00565448	3.98633e-10
cg06809326	17	20799526	-0.0245768	0.00422002	5.93998e-09
cg22570042	17	20799532	-0.0429945	0.00643256	2.45989e-11	*
cg25893857	17	20799676	-0.0150154	0.0023506	1.76205e-10
cg19193384	17	30244184	-0.0174791	0.0028799	1.33413e-09
cg12193833	17	30244370	-0.0183939	0.00287886	1.74606e-10	*
cg23018236	17	30244563	-0.0147643	0.00250208	3.74294e-09
cg19817652	17	36997420	-0.0330199	0.00551371	2.19349e-09	*
cg20084219	17	36997449	-0.0245476	0.00428451	1.03923e-08
cg23290482	17	36997720	-0.0314215	0.00552397	1.32233e-08
cg21852429	17	36997740	-0.0360861	0.00618194	5.48029e-09
cg16658020	17	39203641	-0.0206231	0.0037227	3.10958e-08
cg08286854	17	39211041	-0.0147071	0.00229471	1.53415e-10	*
cg05614735	17	40936078	-0.0365477	0.00639356	1.12186e-08	*
cg18026225	17	43198423	-0.0298082	0.004788	5.00302e-10	*
cg13641043	17	43198610	-0.0275692	0.00506149	5.25688e-08
cg04731038	17	48858636	-0.0134171	0.00232418	8.04357e-09
cg11872743	17	48858651	-0.0141037	0.00233211	1.52617e-09	*
cg19140429	17	48858746	-0.0126499	0.00225099	1.96749e-08
cg04069472	17	55122988	-0.0286598	0.00461629	5.57954e-10
cg06788790	17	55123356	-0.0347453	0.00454936	2.4339e-14	*
cg10842080	17	55123900	-0.0169468	0.00307324	3.59434e-08
cg08058156	17	56356852	-0.014619	0.0024101	1.36462e-09	*
cg01781617	17	60216199	-0.0270235	0.00491063	3.83118e-08	*
cg22674497	17	72916000	-0.0297778	0.00529126	1.87861e-08
cg04585822	17	72916509	-0.0377605	0.00561708	1.89162e-11	*
cg14651919	17	74075189	-0.0251698	0.00464687	6.22862e-08
cg22380442	17	74075224	-0.0230664	0.00402535	1.03355e-08	*
cg17531849	17	77311766	-0.0375338	0.00681289	3.69946e-08	*
cg26314966	17	79466160	-0.0308593	0.00509875	1.48259e-09	*
cg16084822	18	9969105	-0.0267194	0.00406528	5.20862e-11	*
cg21050234	18	10726518	-0.0247563	0.00442924	2.3438e-08
cg24879209	18	10726863	-0.0181198	0.00317063	1.13141e-08	*
cg21235532	18	19476870	-0.0284738	0.00447271	2.02982e-10
cg10092257	18	19476959	-0.024381	0.00351814	4.48342e-12	*
cg07669403	18	19477059	-0.0313593	0.00453734	5.11271e-12
cg14613786	18	48255506	-0.0393259	0.00724988	5.96153e-08
cg05941575	18	48255545	-0.024816	0.00347997	1.06974e-12	*
cg00095259	18	59218797	0.0166057	0.00298326	2.67394e-08
cg02050426	18	59221458	-0.0455579	0.00676281	1.71771e-11
cg25423077	18	59221601	-0.0429459	0.00675416	2.13335e-10
cg13161901	18	59221985	-0.0291647	0.00406076	7.39034e-13
cg02758247	18	59222050	-0.0300301	0.00410613	2.81705e-13	*
cg13939809	18	61669940	-0.0223237	0.00404962	3.63109e-08	*
cg01200150	18	76322683	-0.0318725	0.00587842	6.04198e-08	*
cg02618733	19	1789460	-0.0246134	0.00309481	2.02995e-15
cg17771569	19	1789618	-0.0211592	0.00242048	2.6911e-18	*
cg19499085	19	1796437	-0.0230001	0.00361202	2.00962e-10
cg25275011	19	1796985	-0.01539	0.00264278	5.95642e-09	*
cg22569496	19	13409671	-0.0297001	0.00523481	1.44005e-08	*
cg04685865	19	17712768	-0.0225547	0.00364289	6.21268e-10	*
cg21867110	19	22700397	-0.0275895	0.00453023	1.17302e-09	*
cg17960886	19	22800629	-0.0205176	0.00307364	2.60732e-11	*
cg25498045	19	36024375	-0.0208439	0.003478	2.13534e-09	*
cg15426035	19	36024685	-0.0135093	0.00242588	2.63542e-08
cg00851394	19	40730425	-0.0369393	0.00657341	1.97002e-08	*
cg00063987	19	43912160	-0.0274232	0.00475004	8.02305e-09
cg07855456	19	43912227	-0.0443273	0.00623191	1.21928e-12	*
cg25673584	19	46417551	-0.0278256	0.00454994	1.00051e-09
cg14192299	19	46417639	-0.0377757	0.00651827	7.03859e-09
cg19702802	19	46417729	-0.0243912	0.00374781	7.99942e-11	*
cg07769957	19	46443657	-0.0347882	0.00547028	2.11888e-10	*
cg16897193	19	46443801	-0.0248518	0.00454087	4.54156e-08
cg04391540	19	48048129	-0.0182525	0.00291443	3.94773e-10
cg22341310	19	48048583	-0.0356346	0.0051101	3.30403e-12
cg17515480	19	48049039	-0.037356	0.0050744	1.96985e-13	*
cg20673321	19	48049233	-0.0274123	0.00410825	2.65737e-11
cg19477346	19	48699872	-0.0373357	0.00629854	3.18125e-09	*
cg15967501	19	49143404	-0.0378782	0.00690452	4.21879e-08	*
cg17773655	19	49244121	-0.0166661	0.00302015	3.51445e-08	*
cg03282345	19	49934577	-0.0245227	0.00415717	3.78657e-09	*
cg11430371	19	50961752	-0.020178	0.00367663	4.16744e-08
cg17071417	19	50962282	-0.0216552	0.0035009	6.44538e-10	*
cg10687087	19	50962411	-0.0203776	0.00353027	8.0714e-09
cg00380835	19	51165752	-0.0346591	0.00621596	2.53208e-08	*
cg26749518	19	51506165	-0.0369107	0.00583759	2.68376e-10	*
cg25958766	20	5485268	-0.0570566	0.00737399	1.11858e-14	*
cg27413508	20	30225517	-0.0204452	0.00369374	3.19453e-08	*
cg10344023	20	37230340	-0.0446992	0.00727062	8.17141e-10
cg03356734	20	37230413	-0.0296168	0.00473105	4.01636e-10
cg06301550	20	37230484	-0.0329621	0.00542826	1.30992e-09
cg08438366	20	37230612	-0.0204268	0.0031507	9.42964e-11	*
cg07063463	20	43932925	-0.0119592	0.00179134	2.59293e-11	*
cg14921939	20	43935460	-0.0232004	0.00424692	4.80487e-08
cg11206526	20	44782126	-0.0190993	0.00349264	4.65718e-08	*
cg25484135	20	44828050	-0.0305057	0.00501473	1.22407e-09	*
cg00200803	20	44838776	-0.0140486	0.00239016	4.30317e-09
cg07296387	20	44838981	-0.0370375	0.00518676	9.97277e-13	*
cg22636697	20	44839859	-0.0173267	0.00281767	8.10074e-10
cg03960424	20	57042304	-0.0184601	0.00320895	9.06017e-09	*
cg25325636	20	57766896	-0.0335813	0.00570705	4.13774e-09	*
cg05222794	20	60540550	-0.0218482	0.00365008	2.23431e-09	*
cg26388167	20	61762267	-0.0292543	0.00498886	4.67352e-09	*
cg17793372	20	62179030	-0.0148367	0.00258655	9.99103e-09
cg24122814	20	62179037	-0.0390874	0.00637189	8.89702e-10	*
cg22778903	21	42741698	-0.033181	0.00581493	1.19067e-08
cg06102954	21	42741788	-0.0303831	0.00530614	1.05988e-08	*
cg13511117	21	42741991	-0.0381119	0.00681152	2.26559e-08
cg20954971	21	44593642	-0.028998	0.00512453	1.57051e-08	*
cg11170318	21	45246363	-0.0238637	0.00411296	6.76286e-09	*
cg14325184	22	21025079	-0.0197394	0.00272832	5.02065e-13	*
cg00760536	22	21025571	-0.0109814	0.00173759	2.73647e-10
cg08884854	22	21505676	-0.00791161	0.00130685	1.46756e-09	*
cg06638980	22	22471930	-0.0161779	0.0023289	3.99241e-12
cg16823252	22	22472739	-0.0452937	0.00655793	5.28373e-12
cg21401457	22	22472743	-0.0392379	0.00551163	1.16628e-12	*
cg03875006	22	22987075	-0.0126579	0.00232376	5.24818e-08	*
cg03043822	22	25160098	-0.0333716	0.00573756	6.21195e-09	*
cg02923264	22	30901647	-0.0337499	0.00586059	8.73894e-09	*
cg19277154	22	32438993	-0.0276122	0.00508135	5.64785e-08
cg03604322	22	32439052	-0.0393171	0.00648472	1.38735e-09	*
cg09547224	22	32439259	-0.0238242	0.00427573	2.58875e-08
cg04692870	22	42525206	-0.0238131	0.00358972	3.4556e-11	*
cg11881141	22	42525279	-0.0454754	0.00556488	3.43125e-16
cg19513890	22	42538836	-0.0248382	0.00302775	2.64264e-16	*
cg21774397	22	42548153	-0.0183347	0.00283036	9.77113e-11
cg17050807	22	42548356	-0.0536942	0.00708839	3.93351e-14
cg05082376	22	42548792	-0.0306268	0.00517376	3.34e-09
cg13677785	22	42548868	-0.0235389	0.00369946	2.07408e-10
cg12009803	22	50448911	-0.0166729	0.00294312	1.51323e-08	*
cg07895657	22	50616420	-0.0212357	0.00376669	1.77279e-08	*
Significant CpG sites (P < 7.01 × 10-8) from a methylome-wide association analysis using linear regression. Sites ordered by phenotype and then genomic position. Chromosome number (Chr) and base pair (BP) position are reported. Lead sites were identified as having the lowest P-value amongst sites with an r2 greater than 0.1 within a 1 Mb window
