## Supplementary Table 4 for "Methylome-wide association study of early life stressors and adult mental health reveals a relationship between birth date and cell type composition in blood"

### Sheet: Sheet1
Supplementary Table 4. Prediction of early life environments in Set 2 using methylation profile scores. Scores were calculated using CpG site effect sizes from a methylome-wide association study of the same phenotype in Set 1
Early life environment	Threshold	R2	P-value
Preterm birth	1 × 10-7	0.0575	0.11
Low birth weight	1 × 10-7	0.0177	0.26
Birth month	1 × 10-4	0.0024	5.19 × 10-3
Birth date	1 × 10-4	0.0009	0.042
Young parent	1 × 10-5	0.0128	3.46 × 10-5
Lone parent	1 × 10-3	0.0004	0.49
Urban environment	1 × 10-5	0.0006	0.21
Population density	1 × 10-5	0.0013	0.037
Multiple thresholds were used based on CpG site P-values with the threshold explaining the greatest phenotypic variance reported. An adjusted R2 from a simple linear regression was used for quantitative phenotypes and Nagelkerke’s R2 was used to calculate the proportion of phenotypic variance explained on the liability scale. The prediction of effect sizes in Set 1 were obtained from a methylome-…
