## Supplementary Table 5 for "Methylome-wide association study of early life stressors and adult mental health reveals a relationship between birth date and cell type composition in blood"

### Sheet: Sheet1
Supplementary Table 5. Prediction of blood cell type composition in the Lothian Birth Cohort using methylation profile scores. Scores were calculated using CpG site effect sizes from a methylome-wide association study of birth date in Generation Scotland: Scottish Family Health Study.
Blood cell type composition	Threshold	R2	P-value
Eosinophil	1 × 10-1	4.46 × 10-5	0.33
Monocyte	1 × 10-1	9.57 × 10-4	0.13
Basophil	1 × 10-1	3.27 × 10-5	0.33
Neutrophil	1 × 10-4	0.0078	7.81 × 10-4
Lymphocytes	1 × 10-4	0.019	3.45 × 10-7
The threshold (based on CpG site P-values for an association with birth month) explaining the greatest phenotypic variance is reported. The adjusted R2 from a simple linear regression is reported. Bold P-values indicate an association after correction for multiple testing (P < 0.01)
